# Identifying circulating protein targets for common factors underlying schizophrenia, depression, and bipolar disorder

**DOI:** 10.64898/2026.06.01.26354643

**Authors:** Jiaqi Duan, Chen-Yang Su, Satoshi Yoshiji, Wenmin Zhang, Tianyuan Lu

## Abstract

**Background:** Schizophrenia, bipolar disorder, and depression share substantial genetic liability. However, the molecular mechanisms underlying this shared architecture remain poorly characterized. In particular, the role of circulating proteins as potential mediators and therapeutic targets is not well understood.

**Methods:** Based on large-scale genome-wide association studies, we constructed a latent psychiatric common factor using genomic structural equation modeling. We then performed proteome-wide Mendelian randomization to estimate the associations between circulating proteins and this shared liability, based on four independent proteomic cohorts. Protein-psychiatric common factor associations were prioritized through comprehensive sensitivity analyses and colocalization. We additionally performed tissue- and single-cell expression enrichment analyses and a systematic druggability assessment.

**Results:** We identified 36 circulating proteins with evidence of association with the psychiatric common factor that withstood multiple sensitivity analyses. Several proteins showed distinct tissue-specific expression patterns, with enrichment in brain, immune, or liver tissues, highlighting convergent neuroimmune and systemic pathways. For instance, genetically predicted higher levels of MAPK3, FES, MRE11A, HS6ST3, OLFM1, BTN3A1, BTN3A2 and BTN3A3 were associated with increased psychiatric risk, whereas higher levels of CD40, ITIH3, and ITIH4 were associated with decreased risk. Druggability assessment identified CD40, MAPK3, FES, MRE11A and BTN3A1 as established or potential therapeutic targets.

**Conclusions:** By integrating genetic, proteomic, and transcriptomic data, this study identifies circulating proteins that associated with the shared genetic effects on three major psychiatric disorders. These findings provide biologically grounded candidates for therapeutic targeting and offer insights into shared disease mechanisms.
