## Supplementary Table 1 for "Identifying circulating protein targets for common factors underlying schizophrenia, depression, and bipolar disorder"

### Sheet: Sheet1
Supplementary Table 1. Estimated heritability and genetic correlations. Diagonal elements represent heritability estimates. Off-diagonal elements represent genetic correlation estimates.
	Bipolar disorder	Schizophrenia	Depression
Bipolar disorder	0.1802 (SE = 0.0076)	0.6433 (SE = 0.0295)	0.5197 (SE = 0.0264)
Schizophrenia	0.6433 (SE = 0.0295)	0.8027 (SE = 0.0285)	0.3566 (SE = 0.0233)
Depression	0.5197 (SE = 0.0264)	0.3566 (SE = 0.0233)	0.0516 (SE = 0.0018)
