## Supplementary Table 3 for "Identifying circulating protein targets for common factors underlying schizophrenia, depression, and bipolar disorder"

### Sheet: Sheet1
Supplementary Table 3. Colocalization results.
cohort	protein	primary analysis p-value	colocalization probability	credible set	colocalization evidence
aric	ARHGAP1.11955_1	9.692606115084007e-6	0.1903	rs8914/rs11038913/rs7101470/rs11038990/rs10838651/rs74486166/rs71474196	No
aric	BTN3A1.7081_2	2.0655842630262123e-12	1	rs6900665/rs13195402/rs9348721/rs2235251/rs2076030/rs13195401/rs9366656/rs9379875/rs16891725/rs35942482/rs2393667	Pass
aric	CHMP2A.17728_61	5.520861004890462e-6	1	rs4801601/rs3794966/rs880162/rs73068335/rs73068329/rs55987239/rs8103813/rs3816329/rs73068325	Pass
aric	DNAJC17.14655_1	2.0706808043976203e-6	1	rs34948298/rs2899000/rs11855641/rs76743173/rs57943888/rs12916535/rs11070295/rs6492967/rs11856866/rs62018585	Pass
aric	ESAM.7841_84	9.297691011097289e-7	0.9999	rs11219769/rs11604175	Pass
aric	FKBP2.9339_204	8.333731584839276e-7	0.9986	rs72920394/rs4672	Pass
aric	HS6ST3.18896_23	4.553317092608731e-6	1	rs764714/rs9556520/rs7334100/rs7331461/rs9562012/rs1015068/rs11070157/rs9562016/rs35685996/rs34816227/rs9556518/rs9556523/rs28649586/rs2389571/rs9562032/rs4771923/rs7338224/rs11842755/rs7992875/rs2062276/rs7332683/rs2026819/rs4773935/rs9562015/rs1872161/rs35898412/rs1117183/rs1114308/rs17189951/rs4773933/rs11619490/rs7987510/rs7320351/rs7317285/rs7991250/rs7335872/rs3759441/rs9562017	Pass
aric	IRF3.17151_84	5.688806162417175e-7	1	rs10415576	Pass
aric	ITIH1.7955_195	6.357662579208485e-19	0.0013	rs1042779	No
aric	ITIH3.7145_1	3.4281686114139785e-7	1	rs2535629	Pass
aric	ITIH4.4811_33	2.6458597748302626e-22	1	rs2071044/rs4481150/rs3617/rs2710323/rs2535627	Pass
aric	KLC1.12656_1	1.5353281278652134e-9	0.9971	rs10873538/rs12890822/rs6575997/rs3212038/rs1187417/rs11160758/rs1535097/rs11846404/rs2295146/rs12892189/rs35011804/rs11628240/rs12879529/rs4900590/rs2273175/rs1997913/rs1606/rs4906356/rs8009116/rs4900591/rs12896171/rs12590968/rs2024667/rs4906350/rs11540512/rs722637/rs8021229/rs35921969/rs17791722/rs7149024/rs12147741/rs4906377/rs4900592/rs35085624/rs2295145/rs4900597/rs34596177/rs4900599/rs66953…	Pass
aric	LMAN2L.8013_9	3.1374285422428255e-9	0.9997	rs2271893/rs58361269/rs72809827/rs72809828/rs67570263/rs56361249/rs56351161	Pass
aric	MDK.2911_27	4.8829514916474156e-8	0.9688	rs68002803/rs7130028	Pass
aric	NMB.9321_400	1.5596212205439394e-9	1	rs12912342/rs11633788	Pass
aric	RCL.17785_11	2.118551515347409e-6	0.0299	rs77321231/rs45448395/rs112422722/rs75660024/rs2233823/rs7832	No
aric	ST13.18387_7	3.7204192251379534e-7	0.9967	rs9611435/rs138337	Pass
aric	TIE1.2844_53	2.131311782559408e-6	0.9746	rs1198982/rs1556580/rs3120122/rs3120276/rs3768046/rs1467808/rs2991990/rs1556581/rs1467809/rs6690243/rs3120044/rs4660729	Pass
aric	TIMP4.6462_12	1.3764106334851603e-06	1	rs307608/rs167408/rs307611/rs217049/rs307560/rs402149/rs394945	Pass
aric	TMEM106B.8687_26	1.8383806934275595e-9	1	rs10950392/rs1435524	Pass
decode	CCS.13068_139	1.2297045453430513e-7	1	rs12417769/rs12577111/rs692892/rs486584/rs577023/rs556759/rs498045/rs503250/rs477557/rs580910/rs12804382/rs535211	Pass
decode	COMP.8043_153	1.2483083486597177e-6	0.0014	rs2075762	No
decode	FKBP2.9339_204	3.658475272405207e-8	6e-4	rs484201/rs11231677	No
decode	IRF3.17151_84	5.688806162417175e-7	1	rs10415576	Pass
decode	KLC1.12656_1	5.779441875720322e-8	1	rs1799796/rs4900592/rs11846404/rs35011804/rs4900590/rs4900591/rs2295152/rs12590968/rs11540512/rs1606/rs8021229/rs35921969/rs3212090/rs12896171/rs12888993/rs4906356/rs2273175/rs4906350/rs3212076/rs3212024/rs34000399/rs61637848	Pass
decode	LMAN2L.8013_9	2.7474961153809465e-9	1	rs2271893/rs72809827/rs58361269/rs67570263/rs56361249/rs72809828/rs56351161	Pass
decode	MAPK3.2855_49	2.575173220574646e-8	0.9238	rs9319584	Pass
decode	NEGR1.13109_82	6.321705981648846e-6	1	rs2568958/rs2815752	Pass
decode	SEMA3G.5628_21	5.180709943799032e-7	1	rs13091025	Pass
decode	ST13.18387_7	3.799662291106234e-7	1	rs738660	Pass
fenland	BTN3A3.17692_2	5.9377683709896856e-8	1	rs9393711	Pass
fenland	CCS.13068_139	1.2297045453430513e-7	0.8806	rs12804382/rs2276138/rs692892/rs498045/rs12417769/rs486584/rs12577111/rs477557/rs556759/rs577023/rs503250/rs580910/rs3741363	Pass
fenland	DNAJC17.14655_1	7.812029474966415e-7	1	rs11070295/rs34948298/rs12909824/rs35458726/rs57994257/rs11070296/rs34143869/rs3743033	Pass
fenland	EIF4E2.9745_20	2.723169703096711e-6	0.9998	rs9808024/rs7571154/rs2293338/rs62191571/rs13394993/rs13393800/rs10185980/rs13393692/rs12617363/rs60029373/rs7571716/rs1729256/rs1190445/rs1190452/rs1190448/rs1307667/rs1190447	Pass
fenland	ITIH3.7145_1	3.280096112278706e-19	1	rs2535627	Pass
fenland	KLC1.12656_1	2.3601336213895383e-9	0.9999	rs1606/rs11846404/rs35011804/rs3212038/rs2273175/rs8021229/rs4900590/rs11540512/rs4900591/rs11846838/rs61637848/rs35921969/rs4906356/rs34000399/rs12590968/rs12896171/rs12888993/rs3212024/rs3212090/rs4906350/rs2295152/rs1799796	Pass
fenland	LIMA1.11543_84	9.647136725753282e-6	0.9969	rs10783342/rs4459386/rs2004283/rs7957659/rs10219559/rs8181679/rs7967954/rs6580732	Pass
fenland	LMAN2L.8013_9	2.8911143848942184e-9	0.999	rs2271893/rs72809827/rs58361269/rs2314398/rs67570263/rs4619651/rs72809828	Pass
fenland	MRE11A.11319_106	7.604989356329586e-6	0.9998	rs61905701/rs3758787/rs12796488/rs10831222/rs10741488	Pass
fenland	NMB.9321_400	1.874204022835178e-9	1	rs1061737/rs12903134/rs11634322/rs62021193/rs12914433/rs35316992/rs10795/rs36126054/rs17598114/rs4603535/rs11630887/rs12912388/rs17599989/rs17532346/rs17601029/rs11630487/rs35960805/rs12916712/rs11633450/rs2036949/rs11633762/rs11635597/rs2271431/rs62021198	Pass
fenland	OLFM1.5703_26	4.72342925828795e-6	1	rs13300856	Pass
fenland	PBRM1.12518_289	2.7225056972026186e-13	0.009	rs7612624/rs6799185/rs7620690/rs2581827/rs2710339/rs2246556/rs2257216/rs6798941/rs2710346/rs2710314/rs2710313/rs4515041/rs2465101/rs7652667/rs60332615/rs11918800/rs2710326/rs2439434/rs2564930/rs2245424/rs2581803/rs9823697/rs56214994/rs2581819/rs56019197	No
fenland	PC.13990_1	1.2247141918939804e-9	0.9958	rs569818/rs543191/rs608248/rs627330/rs594313/rs682842/rs508443/rs7931485/rs6591223	Pass
fenland	PILRA.10816_150	9.506792501922233e-6	0.9986	rs2405442	Pass
fenland	SLPI.4413_3	1.405678402358783e-11	1	rs916311	Pass
fenland	ST8SIA6.6930_95	5.254812156537562e-6	0.9994	rs7089755/rs61844069/rs7915021/rs11254592/rs9971327	Pass
fenland	TIE1.2844_53	7.447858150687665e-7	0.9884	rs3120276/rs2991990/rs1556581/rs3120044/rs1198982/rs3120122/rs1467809	Pass
ukbppp	AKT3_Q9Y243_OID21197_v1_Oncology	2.0877062344716837e-6	1	rs6656918/rs12032342/rs10754807/rs10737888/rs3006940/rs4515770/rs1538773/rs3006936	Pass
ukbppp	BTN3A2_P78410_OID20540_v1_Inflammation	1.0186477433439598e-29	1	rs9348716	Pass
ukbppp	CD40_P25942_OID20724_v1_Inflammation	8.476949173881826e-14	1	rs4810485/rs1883832	Pass
ukbppp	CHMP1A_Q9HD42_OID20930_v1_Neurology	4.26589838899603e-6	1	rs17226026/rs17233350	Pass
ukbppp	ERBB4_Q15303_OID21510_v1_Oncology	5.838408857857387e-7	0.0292	rs6735267/rs7599312	No
ukbppp	ESAM_Q96AP7_OID20270_v1_Cardiometabolic	2.6686758246652054e-6	0.9999	rs11219769/rs11604175	Pass
ukbppp	FES_P07332_OID21207_v1_Oncology	3.4912857307554164e-20	1	rs2071382	Pass
ukbppp	ITIH1_P19827_OID30722_v1_Inflammation_II	8.338781491804804e-16	0.0011	rs678/rs2286798/rs2284350/rs2284351/rs2300149/rs3774355	No
ukbppp	ITIH3_Q06033_OID20352_v1_Cardiometabolic	2.6879860141747656e-18	1	rs2246556	Pass
ukbppp	ITIH4_Q14624_OID30762_v1_Inflammation_II	1.7223228105904464e-13	1	rs2710331/rs4687552	Pass
ukbppp	PILRA_Q9UKJ1_OID21129_v1_Neurology	9.279229172734628e-7	0.998	rs1859788	Pass
ukbppp	PLEKHO1_Q53GL0_OID31088_v1_Neurology_II	9.380052339535844e-10	0	NA	No
ukbppp	PPP1R14D_Q9NXH3_OID30997_v1_Neurology_II	1.3244686099862758e-6	1	rs11070295/rs12909824/rs34948298/rs35458726/rs11070296/rs57994257/rs34143869/rs745032/rs3736286/rs12916485/rs3743033/rs11855641/rs76743173/rs2899000/rs11856866/rs4402538	Pass
ukbppp	PTPRF_P10586_OID20310_v1_Cardiometabolic	4.576664794188337e-6	0.0072	rs2842194/rs2842186/rs12089622/rs2478978/rs10890255/rs3000761/rs631248/rs68191270/rs10789435/rs12076635/rs2819339/rs2842175/rs10890253/rs2842183/rs2494995/rs11580074/rs2842176	No
ukbppp	TIE1_P35590_OID20303_v1_Cardiometabolic	6.10422757245718e-6	0.9258	rs4660729/rs1556580/rs3768046/rs6690243/rs1467808/rs1467809	Pass
ukbppp	TIMP4_Q99727_OID21147_v1_Neurology	6.237230789577693e-6	0.9102	rs217049/rs307608/rs307611	Pass
ukbppp	TNFRSF11A_Q9Y6Q6_OID20646_v1_Inflammation	6.3402640807292295e-6	0.0022	rs12455323/rs35799072/rs1893510/rs7226420	No
ukbppp	VSIG2_Q96IQ7_OID31371_v1_Oncology_II	2.668675824665193e-6	0.9999	rs11219769/rs11604175	Pass
